# Facing the Omicron variant – How well do vaccines protect against mild and severe COVID-19? Third interim analysis of a living systematic review

**DOI:** 10.1101/2022.05.25.22275516

**Authors:** Wiebe Külper-Schiek, Vanessa Piechotta, Antonia Pilic, Madeleine Batke, Léa-Sophie Dreveton, Brogan Geurts, Judith Koch, Stefan Köppe, Marina Treskova, Sabine Vygen-Bonnet, Maria Waize, Ole Wichmann, Thomas Harder

**Author notes:** these authors have contributed equally to this work and share first authorship (Wiebe Külper-Schiek, Vanessa Piechotta).

## Abstract

**Background:** The SARS-CoV-2 Omicron variant is currently the dominant variant globally. This 3^rd^ interim analysis of a living systematic review summarizes evidence on COVID-19 vaccine effectiveness (VE) and duration of protection against Omicron.

**Methods:** We systematically searched the COVID-19 literature for controlled studies evaluating the effectiveness of COVID-19 vaccines approved in the European Union up to 14/01/2022, complemented by hand-searches of websites and metasearch engines up to 11/02/2022. We considered the following comparisons: full primary immunization vs. no vaccination; booster immunization vs. no vaccination; booster vs. primary immunization. VE against any confirmed SARS-CoV-2 infection, symptomatic, and severe COVID-19 (i.e. COVID-19-related hospitalization, ICU-admission, or death) was indicated providing estimate ranges. Meta-analysis was not performed due to high study heterogeneity. Risk of bias was assessed with ROBINS-I, certainty of evidence evaluated using GRADE.

**Results:** We identified 26 studies, including 430 to 2.2 million participants.

VE against any confirmed SARS-CoV-2 infection compared to no vaccination ranged between 0-62% after full primary immunization, and between 34-66% after a booster dose. VE-range for booster vs. primary immunization was 34-54.6%.

Against symptomatic COVID-19, VE ranged between 6-76% after full primary immunization, and between 19-73.9% after booster immunization, if compared to no vaccination. When comparing booster vs. primary immunization VE ranged between 56-69%.

VE against severe COVID-19 compared to no vaccination ranged between 3-84% after full primary immunization, and between 12-100% after a booster dose. One study compared booster vs. primary immunization (VE 100%, 95% CI 71.4-100).

VE was characterized by a moderate to strong decline within three to six months for SARS-CoV-2 infections and symptomatic COVID-19. Against severe COVID-19 protection remained robust at least for up to six months. Waning immunity was more profound after primary than booster immunization.

Risk of bias was moderate to critical across studies and outcomes. GRADE-certainty was very low for all outcomes.

**Author’s conclusions:** Under the Omicron variant, effectiveness of EU-licensed COVID-19 vaccines in preventing any SARS-CoV-2 infection or mild disease is low and only short-lasting after primary immunization, but can be improved by booster vaccination. VE against severe COVID-19 remains high and is long-lasting, especially after receiving the booster vaccination.
