## Supplement material 2 for "Facing the Omicron variant – How well do vaccines protect against mild and severe COVID-19? Third interim analysis of a living systematic review"

### Sheet: Tabelle1
Author, year of publication	DOIs	Study population [characteristics]	Intervention	Control	Variant	Vaccine	Time point of analysis after vaccination	Outcome	Effect measures	Point estimate	CI, low	CI, high	Comment
Abu-Raddad, 2022	https://doi.org/10.1101/2022.01.18.22269452	general population [age: median 43 (IQR, 35-53)]	booster immunization	full primary immunization	omicron (B.1.1.529)	comirnaty	7 days after booster dose	symptomatic COVID-19	VE	50.1	47.3	52.8
							15 days after booster dose	symptomatic COVID-19	VE	50.3	47.5	53
					delta (B.1.617.2)		7 days after booster dose	symptomatic COVID-19	VE	86.1	67.3	94.1
					omicron (B.1.1.529)	spikevax	7 days after booster dose	symptomatic COVID-19	VE	50.8	43.3	57.3
							15 days after booster dose	symptomatic COVID-19	VE	50,1	41.4	57.6
						comirnaty	7 days after booster dose	infection (any type)	VE	34*	32	36	*unadjusted effect estimated, calculated by the authors
							7 days after booster dose	severe COVID-19	VE	100*	71.4	100	*unadjusted effect estimated, calculated by the authors
Accorsi, 2022	DOI: 10.1001/jama.2022.0470	general population [mean age: 40,3 (SD ±15,6)]	booster immunization	non-vaccinated	delta (B.1.617.2)	comirnaty/spikevax	≥14days after third dose	symptomatic COVID-19	OR	0.065	0.059	0.071
						comirnaty			OR	0.077	0.07	0.086
						spikevax			OR	0.045	0.038	0.053
					omicron (B.1.1.529)	comirnaty/spikevax			OR	0.33	0.31	0.35
						comirnaty			OR	0.35	0.32	0.38
						spikevax			OR	0.28	0.26	0.31
				full primary immunization	delta (B.1.617.2)	comirnaty/spikevax			OR	0.16	0.14	0.17
						comirnaty			OR	0.17	0.16	0.19
						spikevax			OR	0.13	0.11	0.15
					omicron (B.1.1.529)	comirnaty/spikevax			OR	0.34	0.32	0.36
						comirnaty			OR	0.35	0.32	0.37
						spikevax			OR	0.31	0.28	0.34
Andeweg, 2022	https://doi.org/10.1101/2022.02.06.22270457	general population	full primary immunization	non-vaccinated	delta (B.1.617.2)	any vaccine	≥14 days after 2nd vaccine/≥28 days after 1 dose of Janssen vaccine	infection (any type)	VE	76	75	76
			booster immunization				≥7 days from 3rd vaccine		VE	93	93	94
			full primary immunization				≥14 days after 2nd vaccine/≥28 days after 1 dose of Janssen vaccine		VE	91	89	93
			full primary immunization				≥14 days after 2nd vaccine/≥28 days after 1 dose of Janssen vaccine		VE	95	94	95
			booster immunization				≥7 days from 3rd vaccine		VE	97	94	98
			full primary immunization		omicron (B.1.1.529)		≥14 days after 2nd vaccine/≥28 days after 1 dose of Janssen vaccine		VE	33	31	35
			booster immunization				≥7 days from 3rd vaccine		VE	68	67	70
			full primary immunization, first dose of primary COVID-vaccine received before infection				≥14 days after 2nd vaccine/≥28 days after 1 dose of Janssen vaccine		VE	62	58	66
			full primary immunization, in previously SARS-CoV-2 infected people				≥14 days after 2nd vaccine/≥28 days after 1 dose of Janssen vaccine		VE	58	55	61
			booster immunization, in previously SARS-CoV-2 infected people				≥7 days from 3rd vaccine		VE	76	72	79
			booster immunization in not-previously SARS-CoV-2 infected people	full primary immunization	omicron (B.1.1.529)		≥7 days from 3rd vaccine		VE	53	51	55
			booster immunization, in previously SARS-CoV-2 infected people				≥7 days from 3rd vaccine		VE	38	29	46
Bar-On, 2022	https://doi.org/10.1101/2022.02.01.22270232	general population [≥60 years of age]	2. booster immunization	1. booster immunization	omicron (B.1.1.529)	comirnaty	12+ days after 4th dose	infection (any type)	RR	0.53	0.53	0.56
								severe COVID-19	RR	0.25	0.14	0.43
Buchan, 2022	https://doi.org/10.1101/2021.12.30.21268565	general population [test-positive: mean 34,87 (SD ±13,71); test-negative: mean 45.04 (SD ±17.66)]	full primary immunization	non-vaccinated	omicron (B.1.1.529)	any vaccine	7-59 days	infection (any type)	VE	6	-25	30
							60-119 days		VE	-13	-38	8
							120-179 days		VE	-38	-61	-18
							180-239 days		VE	-42	-69	-19
							>=240 days		VE	-16	-62	17
			booster immunization	non-vaccinated	omicron (B.1.1.529)	any vaccine	≥7 days from 3rd vaccine		VE	37	19	50
						comirnaty	≥7 days from 3rd vaccine		VE	34	16	49
						spikevax	≥7 days from 3rd vaccine		VE	59	16	80
			full primary immunization	non-vaccinated	delta (B.1.617.2)	any vaccine	7-59 days		VE	84	81	86
							60-119 days		VE	81	79	82
							120-179 days		VE	80	79	81
							180-239 days		VE	74	72	76
							>=240 days		VE	71	66	75
			booster immunization	non-vaccinated	delta (B.1.617.2)	any vaccine	≥7 days from 3rd vaccine		VE	93	92	94
						comirnaty	≥7 days from 3rd vaccine		VE	93	91	94
						spikevax	≥7 days from 3rd vaccine		VE	93	90	96
			full primary immunization	non-vaccinated	omicron (B.1.1.529)	any vaccine	7-59 days	symptomatic COVID-19	VE	36	24	45
							60-119 days		VE	12	3	21
							120-179 days		VE	15	8	22
							180-239 days		VE	1	-8	10
							>=240 days		VE	2	-17	17
			booster immunization	non-vaccinated	omicron (B.1.1.529)	any vaccine	≥7 days from 3rd vaccine		VE	61	56	65
						comirnaty	≥7 days from 3rd vaccine		VE	60	55	65
						spikevax	≥7 days from 3rd vaccine		VE	65	55	72
			full primary immunization	non-vaccinated	delta (B.1.617.2)	any vaccine	7-59 days		VE	89	86	92
							60-119 days		VE	89	87	90
							120-179 days		VE	88	87	89
							180-239 days		VE	85	83	87
							>=240 days		VE	80	74	84
			booster immunization	non-vaccinated	delta (B.1.617.2)	any vaccine	≥7 days from 3rd vaccine		VE	97	96	98
						comirnaty	≥7 days from 3rd vaccine		VE	97	96	98
						spikevax	≥7 days from 3rd vaccine		VE	97	95	98
			full primary immunization	non-vaccinated	omicron (B.1.1.529)	any vaccine	7-59 days	severe COVID-19	VE	55	-106	90
							60-119 days		VE	37	-71	77
							120-179 days		VE	75	51	87
							180-239 days		VE	82	62	91
							>=240 days		VE	86	-12	98
			booster immunization	non-vaccinated	omicron (B.1.1.529)	any vaccine	≥7 days from 3rd vaccine		VE	95	87	98
						comirnaty	≥7 days from 3rd vaccine		VE	95	87	98
						spikevax	≥7 days from 3rd vaccine		VE	93	74	98
			full primary immunization	non-vaccinated	delta (B.1.617.2)	any vaccine	7-59 days		VE	94	84	98
							60-119 days		VE	98	94	99
							120-179 days		VE	99	98	99
							180-239 days		VE	97	96	98
							>=240 days		VE	95	85	99
			booster immunization	non-vaccinated	delta (B.1.617.2)	any vaccine	≥7 days from 3rd vaccine		VE	99	98	99
						comirnaty	≥7 days from 3rd vaccine		VE	99	98	99
						spikevax	≥7 days from 3rd vaccine		VE	100	98	100
Chemaitelly, 2022	https://doi.org/10.1101/2022.02.07.22270568	general population [median age of cases: 12 (IQR 6-32); median age of controls: 12 (IQR 5-32)]	full primary immunization	non-vaccinated	omicron (B.1.1.529)	comirnaty	30-180 days	severe COVID-19	VE	73.7	46.8	87
							≥210 days		VE	80.7	71.3	87
		general population [median age of cases: 18 (IQR 6-34); median age of controls: 19 (IQR 5-34)]	booster immunization			comirnaty	7-42 days		VE	90.6	77.8	96
							≥49 days		VE	90.8	81.5	95.5
		general population [median age of cases: 12 (IQR 6-32); median age of controls: 12 (IQR 5-32)]	full primary immunization			spikevax	30-180 days		VE	76.9	19.2	93.4
							≥210 days		VE	64	39.1	78.7
		general population [median age of cases: 12 (IQR 6-32); median age of controls: 12 (IQR 5-32)]	booster immunization			spikevax	7-42 days		VE	80.8	-51.9	97.6
							≥49 days		VE	100	could not be estimated using conditional logistic regression because of zero events among those vaccinated	could not be estimated using conditional logistic regression because of zero events among those vaccinated
		general population [median age of cases: 18 (IQR 6-34); median age of controls: 19 (IQR 5-34)]	booster immunization			comirnaty	42-49 days	symptomatic COVID-19	VE	46.2	39.7	52
							56-63 days		VE	38	28.1	46.5
							70-77 days		VE	43.7	32.9	52.7
							≥84 days		VE	37.6	28.8	45.4
		general population [median age of cases: 12 (IQR 6-32); median age of controls: 12 (IQR 5-32)]	full primary immunization			spikevax	30-90 days		VE	44.8	16	63.8
							120-180 days		VE	20.8	13.7	27.4
							≥210 days		VE	-9.3	-16.3	-2.8
			booster immunization			spikevax	7 days		VE	3.6	-31	29.1
							14-21 days		VE	53.1	40.7	62.8
							28-35 days		VE	54.6	41.1	65
							≥42 days		VE	38.6	19.4	53.1
Collie, 2021	DOI: 10.1056/NEJMc2119270	general population	full primary immunization	non-vaccinated	omicron (B.1.1.529)	comirnaty	>=14 days	severe COVID-19	VE	70	62	76
					delta (B.1.617.2)				VE	93	90	94
Davies, 2022	https://doi.org/10.1101/2022.01.12.22269148	general population [age: 64% 20-39 year olds; 17% 40-49 year olds; 11% 50-59 year olds; 5% 60-69 year olds, 2,7% >70 year olds]	full primary immunization	non-vaccinated	omicron (B.1.1.529)	any vaccine (Janssen/BioNTech)	>28 days after Janssen vaccine, >14 days after Comirnaty vacccine	severe COVID-19	HR	0,45	0,36	0,56
					delta (B.1.617.2)				HR	0,53	0,44	0,64
					omicron (B.1.1.529)				HR	0,28	0,16	0,50
					delta (B.1.617.2)				HR	0,38	0,27	0,52
					omicron (B.1.1.529)				HR	0,24	0,10	0,58
					delta (B.1.617.2)				HR	0,35	0,22	0,54
Gray, 2021	https://doi.org/10.1101/2021.12.28.21268436	health care workers	booster immunization	non-vaccinated	omicron (B.1.1.529)	janssen	0-13 days after booster (Median 8, IQR 5-11)	severe COVID-19	VE	63	31	81
							14-27 days after booster (Median 20, IQR 17-24)		VE	84	67	92
							1-2 months after booster (Median 32 days, IQR 29-34)		VE	85	54	95
Hansen, 2021	https://doi.org/10.1101/2021.12.20.21267966	general population [≥12 year olds, median age: 28]	full primary immunization	non-vaccinated	omicron (B.1.1.529)	comirnaty	1-30 days after >=14 days	infection (any type)	VE	55,2	23.5	73.7
							31-60 days after >=14 days		VE	16.1	-20,8	41.7
							61-90 days after >= 14 days		VE	9.8	-10,0	26.1
							91-150 days after >= 14 days		VE	-76,5	-95,3	-59,5
		general population [≥ 60 years of age, median age not reported]	booster immunization	full primary immunization	omicron (B.1.1.529)	comirnaty	1-30 days 14 days after booster vaccination protection	infection (any type)	VE	54.6	30,4	70,4
		general population [≥12 year olds, median age: 28]	full primary immunization	non-vaccinated	omicron (B.1.1.529)	spikevax	1-30 days after >=14 days	infection (any type)	VE	36.7	-69,9	76.4
							31-60 days after >=14 days		VE	30	-41,3	65.4
							61-90 days after >= 14 days		VE	4.2	-30,8	29.8
							91-150 days after >= 14 days		VE	-39,3	-61,6	-20,0
					delta (B.1.617.2)	comirnaty	1-30 days after >=14 days	infection (any type)	VE	86.7	84.6	88.6
							31-60 days after >=14 days		VE	80.9	79,0	82.6
							61-90 days after >= 14 days		VE	72.8	71,7	73.8
							91-150 days after >= 14 days		VE	53,8	52,9	54,6
		general population [≥ 60 years of age, median age not reported]	booster immunization	full primary immunization	delta (B.1.617.2)	comirnaty	1-30 days 14 days after booster vaccination protection	infection (any type)	VE	81.2	79,2	82,9
		general population [≥12 year olds, median age: 28]	full primary immunization	non-vaccinated	delta (B.1.617.2)	spikevax	1-30 days after >=14 days	infection (any type)	VE	88.2	83,1	91.8
							31-60 days after >=14 days		VE	81.5	77,7	84.6
							61-90 days after >= 14 days		VE	72.2	70,4	74
							91-150 days after >= 14 days		VE	65,0	63,6	66,3
		general population [≥ 60 years of age, median age not reported]	booster immunization	full primary immunization	delta (B.1.617.2)	spikevax	1-30 days 14 days after booster vaccination protection	infection (any type)	VE	82.8	58.8	92.9
Jalali, 2022	https://doi.org/10.1101/2022.02.07.22270437	houshold members [age: ≥16 years]	full primary immunization	non-vaccinated	omicron (B.1.1.529)	comirnaty/spikevax	≥7 days	infection (any type)	VE	16	0	37
			booster immunization						VE	47	17	64
			full primary immunization		delta (B.1.617.2)	comirnaty/spikevax	≥7 days	infection (any type)	VE	46	28	58
			booster immunization						VE	62	38	78
Kahn, 2022	https://doi.org/10.1101/2022.02.03.22270389	general population	full primary immunization	non-vaccinated	omicron (B.1.1.529)	any vaccine	not reported	infection (any type)	VE	-13*	-10	-17	*unadjusted effect estimates, pooled by the authors
					delta (B.1.617.2)				VE	67*	68	65	*unadjusted effect estimates, pooled by the authors
					omicron (B.1.1.529)			severe COVID-19	VE	90*	79	95	*unadjusted effect estimates, pooled by the authors
					delta (B.1.617.2)				VE	91*	94	86	*unadjusted effect estimates, pooled by the authors
Lauring, 2022	https://doi.org/10.1101/2022.02.06.22270558	hospitalized patients [median age: cases: 57 (IQR 43-69); controls: 63 (IQR 50-72)]	full primary immunization	non-vaccinated	delta (B.1.617.2)	comirnaty/spikevax	≥14 days	severe COVID-19	VE	85	83	87
							>= 150 days		VE	88	86	90
							≥150 days		VE	81	78	84
						comirnaty	≥14 days		VE	82	80	84
						spikevax	≥14 days		VE	88	86	90
		immunocompetent hospitalized patients				comirnaty/spikevax	≥14 days		VE	63	52	71
		hospitalized patients [median age: cases: 57 (IQR 43-69); controls: 63 (IQR 50-72)]	booster immunization			comirnaty/spikevax	≥7 days		VE	94	92	95
		immunocompetent hospitalized patients					≥7 days		VE	97	95	98
		hospitalized patients [median age: cases: 57 (IQR 43-69); controls: 63 (IQR 50-72)]	full primary immunization		omicron (B.1.1.529)	comirnaty/spikevax	≥14 days		VE	65	51	75
		immunocompetent hospitalized patients					≥14 days		VE	66	49	77
		hospitalized patients [median age: cases: 57 (IQR 43-69); controls: 63 (IQR 50-72)]	booster immunization			comirnaty/spikevax	≥7 days		VE	86	77	91
		immunocompetent hospitalized patients					≥7 days		VE	86	75	92
		hospitalized patients [median age: cases: 57 (IQR 43-69); controls: 63 (IQR 50-72)]	full primary immunization		delta (B.1.617.2)	comirnaty/spikevax	≥7 days		VE	44	32	54
		immuncompromised hospitalized patients					≥7 days		VE	15	-26	43
		immunocompetent hospitalized patients					≥7 days		VE	50	37	60
		hospitalized patients [age: 18-64 years]					≥7 days		VE	49	32	62
		hospitalized patients [age: ≥65 years]					≥7 days		VE	44	26	57
		hospitalized patients [meadian age: cases: 62 (IQR 49-73); controls: 63 (IQR 50-72)]			omicron (B.1.1.529)	comirnaty/spikevax	≥7 days		VE	46	12	67
		immuncompromised hospitalized patients					≥7 days		VE	42	-61	79
		immunocompetent hospitalized patients					≥7 days		VE	44	0	69
		hospitalized patients [age: 18-64 years]					≥7 days		VE	55	7	78
		hospitalized patients [age: ≥65 years]					≥7 days		VE	37	-32	69
Lewnard, 2022	https://doi.org/10.1101/2022.01.11.22269045	general population	full primary immunization	non-vaccinated	delta (B.1.617.2)	janssen	nr	severe COVID-19	HR	0.22	0.09	0.53
			booster immunization			janssen/any booster vaccine	nr		HR	0.92	0.29	2.89
			full primary immunization			comirnaty/spikevax	nr		HR	0.22	0.09	0.53
			booster immunization			comirnaty/spikevax	nr		HR	0.21	0.1	0.42
			full primary immunization		omicron (B.1.1.529)	janssen	nr		HR	0.77	0.33	1.82
			booster immunization			janssen/any booster vaccine	nr		HR	0.83	0.2	3.46
			full primary immunization			comirnaty/spikevax	nr		HR	0.85	0.58	1.24
			booster immunization			comirnaty/spikevax	nr		HR	0.88	0.54	1.45
Lyngse, 2021	https://doi.org/10.1101/2021.12.27.21268278	houshold members	full primary immunization	non-vaccinated	omicron (B.1.1.529)	any vaccine	NR, but only fully vaccinated individuals included; Comirnaty: 7 days after second dose; Spikevax:14 days after second dose; Janssen 14 days after vaccination	infection (any type)	RR	1,1*	1	1.22	*unadjusted effect estimates, calculated by the authors from positive secondary cases and potential secondary cases
			booster immunization	booster immunization			NR, but booster-vaccinated defined as 7 days after the booster vaccination		RR	0,86*	0.69	1.06	*unadjusted effect estimates, calculated by the authors from positive secondary cases and potential secondary cases
			full primary immunization	non-vaccinated	delta (B.1.617.2)		NR, but only fully vaccinated individuals included; Comirnaty: 7 days after second dose; Spikevax:14 days after second dose; Janssen 14 days after vaccination		RR	0,69*	0.66	0.73	*unadjusted effect estimates, calculated by the authors from positive secondary cases and potential secondary cases
			booster immunization	booster immunization			NR, but booster-vaccinated defined as 7 days after the booster vaccination		RR	0,4*	0.34	0.46	*unadjusted effect estimates, calculated by the authors from positive secondary cases and potential secondary cases
Nunes, 2022	https://doi.org/10.1101/2022.02.04.22270480	health care workers	full primary immunization	non-vaccinated	omicron (B.1.1.529)	janssen	≥14 days	symptomatic COVID-19	OR	0.94	0.44	2.03
			booster immunization			janssen	≥14 days		OR	0.81	0.46	1.43
			full primary immunization			comirnaty	≥14 days		OR	0.59	0.23	1.57
Nyberg*, 2022	https://dx.doi.org/10.2139/ssrn.4025932	general population	full primary immunization	non-vaccinated	delta (B.1.617.2)	vaxzevria	2-7 weeks	severe COVID-19	HR	0.18	0.07	0.5	*unadjusted effect estimates
							8-11 weeks		HR	0.61	0.28	1.31	*unadjusted effect estimates
							12-15 weeks		HR	0.32	0.17	0.59	*unadjusted effect estimates
							16-19 weeks		HR	0.14	0.1	0.21	*unadjusted effect estimates
							20+ weeks		HR	0.22	0.2	0.23	*unadjusted effect estimates
			booster immunization	non-vaccinated	delta (B.1.617.2)	vaxzevria	<2 weeks	severe COVID-19	HR	0.11	0.09	0.12	*unadjusted effect estimates
							2-7 weeks		HR	0.13	0.12	0.16	*unadjusted effect estimates
							8-11 weeks		HR	0.15	0.12	0.19	*unadjusted effect estimates
							12+ weeks		HR	0.3	0.17	0.55	*unadjusted effect estimates
			full primary immunization	non-vaccinated	delta (B.1.617.2)	comirnaty/spikevax	2-7 weeks	severe COVID-19	HR	0.45	0.29	0.7	*unadjusted effect estimates
							8-11 weeks		HR	0.25	0.16	0.37	*unadjusted effect estimates
							12+ weeks		HR	0.14	0.11	0.19	*unadjusted effect estimates
							16-19 weeks		HR	0.11	0.09	0.13	*unadjusted effect estimates
							20+ weeks		HR	0.19	0.17	0.22	*unadjusted effect estimates
			booster immunization	non-vaccinated	delta (B.1.617.2)	comirnaty/spikevax	< 2 weeks	severe COVID-19	HR	0.14	0.11	0.18	*unadjusted effect estimates
							2-7 weeks		HR	0.13	0.11	0.15	*unadjusted effect estimates
							8-11 weeks		HR	0.12	0.1	0.14	*unadjusted effect estimates
							12+ weeks		HR	0.17	0.11	0.25	*unadjusted effect estimates
			full primary immunization	non-vaccinated	omicron (B.1.1.529)	vaxzevria	2-7 weeks	severe COVID-19	HR	0.4	0.24	0.67	*unadjusted effect estimates
							8-11 weeks		HR	0.65	0.41	1.04	*unadjusted effect estimates
							12-15 weeks		HR	0.5	0.28	0.89	*unadjusted effect estimates
							16-19 weeks		HR	0.54	0.37	0.79	*unadjusted effect estimates
							20+ weeks		HR	0.55	0.51	0.59	*unadjusted effect estimates
			booster immunization	non-vaccinated	omicron (B.1.1.529)	vaxzevria	< 2 weeks	severe COVID-19	HR	0.29	0.26	0.33	*unadjusted effect estimates
							2-7 weeks		HR	0.22	0.2	0.24	*unadjusted effect estimates
							8-11 weeks		HR	0.21	0.19	0.24	*unadjusted effect estimates
							12+ weeks		HR	0.23	0.19	0.28	*unadjusted effect estimates
			full primary immunization	non-vaccinated	omicron (B.1.1.529)	comirnaty/spikevax	2-7 weeks	severe COVID-19	HR	0.39	0.31	0.5	*unadjusted effect estimates
							8-11 weeks		HR	0.38	0.3	0.48	*unadjusted effect estimates
							12-15 weeks		HR	0.31	0.27	0.37	*unadjusted effect estimates
							16-19 weeks		HR	0.25	0.22	0.28	*unadjusted effect estimates
							20+ weeks		HR	0.43	0.39	0.46	*unadjusted effect estimates
			booster immunization	non-vaccinated	omicron (B.1.1.529)	comirnaty/spikevax	< 2 weeks	severe COVID-19	HR	0.23	0.2	0.26	*unadjusted effect estimates
							2-7 weeks		HR	0.26	0.23	0.29	*unadjusted effect estimates
							8-11 weeks		HR	0.22	0.2	0.24	*unadjusted effect estimates
							12+ weeks		HR	0.19	0.17	0.22	*unadjusted effect estimates
			full primary immunization	non-vaccinated	delta (B.1.617.2)	vaxzevria	2-7 weeks	severe COVID-19	HR	0.31	0.04	2.47	*unadjusted effect estimates
							8-11 weeks		HR	0.37	0.05	2.87	*unadjusted effect estimates
							16-19 weeks		HR	0.23	0.07	0.78	*unadjusted effect estimates
							20+ weeks		HR	0.27	0.23	0.33	*unadjusted effect estimates
			booster immunization	non-vaccinated	delta (B.1.617.2)	vaxzevria	< 2 weeks	severe COVID-19	HR	0.11	0.08	0.16	*unadjusted effect estimates
							2-7 weeks		HR	0.13	0.1	0.18	*unadjusted effect estimates
							8-11 weeks		HR	0.16	0.11	0.23	*unadjusted effect estimates
							12+ weeks		HR	0.06	0.01	0.48	*unadjusted effect estimates
			full primary immunization	non-vaccinated	delta (B.1.617.2)	comirnaty/spikevax	2-7 weeks	severe COVID-19	HR	0.11	0.01	1	*unadjusted effect estimates
							8-11 weeks		HR	0.19	0.05	0.8	*unadjusted effect estimates
							16-19 weeks		HR	0.08	0.02	0.34	*unadjusted effect estimates
							20+ weeks		HR	0.3	0.24	0.38	*unadjusted effect estimates
			booster immunization	non-vaccinated	delta (B.1.617.2)	comirnaty/spikevax	< 2 weeks	severe COVID-19	HR	0.16	0.1	0.25	*unadjusted effect estimates
							2-7 weeks		HR	0.14	0.11	0.18	*unadjusted effect estimates
							8-11 wekes		HR	0.12	0.09	0.15	*unadjusted effect estimates
							12+ weeks		HR	0.13	0.07	0.26	*unadjusted effect estimates
			full primary immunization	non-vaccinated	omicron (B.1.1.529)	vaxzevria	2-7 weeks	severe COVID-19	HR	0.16	0.02	1.16	*unadjusted effect estimates
							8-11 weeks		HR	0.79	0.34	1.83	*unadjusted effect estimates
							12-15 weeks		HR	0.59	0.18	1.98	*unadjusted effect estimates
							16-19 weeks		HR	1.08	0.38	3.13	*unadjusted effect estimates
							20+ weeks		HR	0.83	0.66	1.03	*unadjusted effect estimates
			booster immunization	non-vaccinated	omicron (B.1.1.529)	vaxzevria	< 2 weeks	severe COVID-19	HR	0.26	0.17	0.4	*unadjusted effect estimates
							2-7 weeks		HR	0.18	0.14	0.23	*unadjusted effect estimates
							8-11 weeks		HR	0.16	0.12	0.2	*unadjusted effect estimates
							12+ weeks		HR	0.23	0.16	0.33	*unadjusted effect estimates
			full primary immunization	non-vaccinated	omicron (B.1.1.529)	comirnaty/spikevax	< 2 weeks	severe COVID-19	HR	1.37	0.3	6.31	*unadjusted effect estimates
							2-7 weeks		HR	0.97	0.44	2.14	*unadjusted effect estimates
							8-11 weeks		HR	0.05	0.01	0.43	*unadjusted effect estimates
							12-15 weeks		HR	0.19	0.05	0.77	*unadjusted effect estimates
							16-19 weeks		HR	0.09	0.01	0.69	*unadjusted effect estimates
							20+ weeks		HR	0.81	0.62	1.04	*unadjusted effect estimates
			booster immunization	non-vaccinated	omicron (B.1.1.529)	comirnaty/spikevax	< 2 weeks	severe COVID-19	HR	0.28	0.16	0.51	*unadjusted effect estimates
							2-7 weeks		HR	0.22	0.16	0.3	*unadjusted effect estimates
							8-11 weeks		HR	0.15	0.12	0.2	*unadjusted effect estimates
							12+ weeks		HR	0.13	0.1	0.17	*unadjusted effect estimates
Sheikh, 2021	https://www.research.ed.ac.uk/en/publications/severity-of-omicron-variant-of-concern-and-vaccine-effectiveness-	general population [age: 16-49 years]	full primary immunization	full primary immunization	omicron (B.1.1.529)	any vaccine	14-69 days post second dose (v2_2:9)	symptomatic COVID-19	VE	53	46	60
						any vaccine	10 to 14 weeks (70+ days) post second dose (v2_10:14)		VE	33	26	50
						any vaccine	15 to 19 weeks post second dose (v2_15:19)		VE	15	9	21
						any vaccine	20:24 weeks post second dose (v2_20:24)		VE	3	-5	11
			booster immunization	full primary immunization	omicron (B.1.1.529)	any vaccine	0 to 1 week post third/booster dose (v3_0)	symptomatic COVID-19	VE	26	16	34
						any vaccine	1 to 2 weeks post third/booster dose (v3_1)		VE	62	54	68
						any vaccine	2or more weeks post third/booster dose (v3_2+).		VE	56	51	60
			full primary immunization	full primary immunization	delta (B.1.617.2)	any vaccine	14-69 days post second dose (v2_2:9)	symptomatic COVID-19	VE	73	69	46
						any vaccine	10 to 14 weeks (70+ days) post second dose (v2_10:14)		VE	50	46	53
						any vaccine	15 to 19 weeks post second dose (v2_15:19)		VE	32	29	36
						any vaccine	20:24 weeks post second dose (v2_20:24)		VE	9	4	13
			booster immunization	full primary immunization	delta (B.1.617.2)	any vaccine	0 to 1 week post third/booster dose (v3_0)	symptomatic COVID-19	VE	33	27	39
						any vaccine	1 to 2 weeks post third/booster dose (v3_1)		VE	84	80	87
						any vaccine	2or more weeks post third/booster dose (v3_2+).		VE	83	81	84
		general population [age: ≥50 years]	full primary immunization	full primary immunization	omicron (B.1.1.529)	any vaccine	14-69 days post second dose (v2_2:9)	symptomatic COVID-19	VE	5	-98	54
						any vaccine	10 to 14 weeks (70+ days) post second dose (v2_10:14)		VE	8	-76	52
						any vaccine	15 to 19 weeks post second dose (v2_15:19)		VE	35	-10	62
						any vaccine	20:24 weeks post second dose (v2_20:24)		VE	4	-13	19
			booster immunization	full primary immunization	omicron (B.1.1.529)	any vaccine	0 to 1 week post third/booster dose (v3_0)	symptomatic COVID-19	VE	0	-15	13
						any vaccine	1 to 2 weeks post third/booster dose (v3_1)		VE	54	46	62
						any vaccine	2or more weeks post third/booster dose (v3_2+).		VE	57	52	62
			full primary immunization	full primary immunization	delta (B.1.617.2)	any vaccine	14-69 days post second dose (v2_2:9)	symptomatic COVID-19	VE	62	38	77
						any vaccine	10 to 14 weeks (70+ days) post second dose (v2_10:14)		VE	40	10	60
						any vaccine	15 to 19 weeks post second dose (v2_15:19)		VE	20	4	33
						any vaccine	20:24 weeks post second dose (v2_20:24)		VE	4	-3	10
			booster immunization	full primary immunization	delta (B.1.617.2)	any vaccine	0 to 1 week post third/booster dose (v3_0)	symptomatic COVID-19	VE	20	13	26
						any vaccine	1 to 2 weeks post third/booster dose (v3_1)		VE	77	74	80
			booster immunization	full primary immunization		any vaccine	2or more weeks post third/booster dose (v3_2+).		VE	88	86	89
Spensley, 2022	https://doi.org/10.1101/2022.01.25.22269804	hemodialysis patient [median age: test-positive: 61 (IQR 49-74); test-negative: 66 (IQR 56-76)]	full primary immunization	non-vaccinated	omicron (B.1.1.529)	any vaccine	≥14days after last vaccine	severe COVID-19	HR	0.23	0.03	1.91
			booster immunization			any vaccine			HR	0.4	0.1	2.63
			full primary immunization			vaxzevria		infection (any type)	HR	1.04	0.57	1.97
			full primary immunization			comirnaty			HR	0.83	0.43	1.62
			booster immunization			comirnaty/vaxzevria			HR	0.5	0.29	0.92
			booster immunization			comirnaty/vaxzevria			VE	50	8	71
			booster immunization			any vaccine			HR	0.53	0.3	0.98
			booster immunization			any mrna vaccine based on a vaxzevria primary immunization			VE	47	2	70
			booster immunization			any vaccine			HR	0.34	0.19	0.64
			booster immunization			any mrna vaccine based on a comirnaty primary immunization			VE	66	36	81
Tartof, 2022	http://dx.doi.org/10.2139/ssrn.4011905	general population [mean age: 52 (IQR 35-71)]	full primary immunization	non-vaccinated	delta (B.1.617.2)	comirnaty	≥7 days after second vaccine	severe COVID-19	VE	76	69	81
							≥7 days to <3 month after second dose		VE	88	71	95
							3 to 5 month after second dose		VE	77	62	86
							≥6 month after second dose		VE	74	65	80
			booster immunization				≥14 days after third vaccine		VE	93	89	96
							≥14days to <3 month after third dose		VE	95	91	97
							≥3 month after third dose		VE	65	16	85
			full primary immunization		omicron (B.1.1.529)	comirnaty	≥7 days after second vaccine		VE	68	58	75
							≥7 days to <3 month after second dose		VE	70	41	84
							3 to 5 month after second dose		VE	67	44	80
							≥6 month after second dose		VE	68	56	76
			booster immunization				≥14 days after third vaccine		VE	89	84	92
							≥14days to <3 month after third dose		VE	89	83	92
							≥3 month after third dose		VE	90	57	98
Thompson, 2022	https://www.cdc.gov/mmwr/volumes/71/wr/mm7104e3.htm	general population	full primary immunization	non-vaccinated	delta (B.1.617.2)	comirnaty/spikevax	14–179 days since 2nd dose	severe COVID-19	VE	90	89	90
							>=180 days since 2nd dose		VE	81	80	82
			booster immunization			comirnaty/spikevax	>= 14 days		VE	94	93	95
			full primary immunization		omicron (B.1.1.529)	comirnaty/spikevax	14–179 days since 2nd dose		VE	81	65	90
							>=180 days since 2nd dose		VE	57	39	70
			booster immunization			comirnaty/spikevax	>= 14 days		VE	90	80	94
Tseng, 2022	https://doi.org/10.1101/2022.01.07.22268919	general population [mean age: test positive: 42,31 (SD ±14,64); test negative: 42,60 (SD ±14,67)]	full primary immunization	non-vaccinated	omicron (B.1.1.529)	spikevax	14-90 days after second dose	infection (any type)	VE	42.8	33.8	50.7
							91-180 days after second dose		VE	23	15.8	29.6
							181-270 days after second dose		VE	15.6	12.1	19.1
							>270 days after second dose		VE	8.6	3.3	13.6
			booster immunization				3rd dose on or after 10/21/2021		VE	67.9	65.8	69.9
							3rd dose on or prior to 10/21/2021		VE	49.5	40.4	57.3
			full primary immunization		delta (B.1.617.2)	spikevax	14-90 days after second dose	infection (any type)	VE	79.7	67.9	52.9
							91-180 days after second dose		VE	66.3	56.6	73.8
							181-270 days after second dose		VE	61.2	56.9	65
							>270 days after second dose		VE	57.5	50.4	63.3
			booster immunization				3rd dose on or after 10/21/2021		VE	92.9	91.2	94.3
							3rd dose on or prior to 10/21/2021		VE	87.8	78.5	93.1
			full primary immunization		delta (B.1.617.2)	spikevax	nr	severe COVID-19	VE	98.5	92	99.7
					omicron (B.1.1.529)		nr		VE	74.8	2.4	93.5
			booster immunization		delta (B.1.617.2)		nr		VE	99.6	95.7	100
					omicron (B.1.1.529)		nr		VE	99.7	82.2	100
UK Health Security Agency, 2021	surveillance report week 4 https://www.google.com/url?sa=t&rct=j&q=&esrc=s&source=web&cd=&cad=rja&uact=8&ved=2ahUKEwiqnoSt26f3AhWESfEDHTpaAP0QFnoECAQQAQ&url=https%3A%2F%2Fassets.publishing.service.gov.uk%2Fgovernment%2Fuploads%2Fsystem%2Fuploads%2Fattachment_data%2Ffile%2F1050721%2FVaccine-surveillance-report-week-4.pdf&usg=AOvVaw3OaUVZJyYJ9Yzn-xRsojsC	general population	full primary immunization	non-vaccinated	omicron (B.1.1.529)	vaxzevria	2-4 weeks	symptomatic COVID-19	VE	49.774	40.6814	57.4729
				non-vaccinated			5-9 weeks		VE	35.678	27.6824	42.7897
				non-vaccinated			10-14 weeks		VE	30.4047	23.211	36.9244
				non-vaccinated			15-19 weeks		VE	18.8436	14.609	22.8683
				non-vaccinated			20-24 weeks		VE	6.12419	4.09414	8.11127
				non-vaccinated			≥25 weeks		VE	-1.0327	-2.4192	0.33511
			booster immunization	non-vaccinated		vaxzevria/comirnaty	1 week		VE	59.7746	58.8863	60.6436
				non-vaccinated			2-4 weeks		VE	63.2057	62.6364	63.7664
				non-vaccinated			5-9 weeks		VE	54.049	53.3218	54.7649
				non-vaccinated			10-14 weeks		VE	39.3423	37.8923	40.7584
				non-vaccinated			≥15 weeks		VE	29.4284	19.4717	38.154
				non-vaccinated		vaxzevria/spikevax	1 week		VE	68.5345	67.6193	69.4239
				non-vaccinated			2-4 weeks		VE	70.6611	70.1035	71.2083
				non-vaccinated			5-9 weeks		VE	62.0844	61.076	63.0667
				non-vaccinated			10-14 weeks		VE	38.9421	18.8453	54.0622
			full primary immunization	non-vaccinated		comirnaty	2-4 weeks		VE	65.8454	64.3827	67.2481
				non-vaccinated			5-9 weeks		VE	49.1431	47.6606	50.5836
				non-vaccinated			10-14 weeks		VE	30.9584	29.5926	32.2976
				non-vaccinated			15-19 weeks		VE	16.4888	15.3132	17.648
				non-vaccinated			20-24 weeks		VE	13.3438	11.9814	14.6851
				non-vaccinated			≥25 weeks		VE	9.44494	7.77675	11.083
			booster immunization	non-vaccinated		comirnaty	1 week		VE	67.339	66.5828	68.0781
				non-vaccinated			2-4 weeks		VE	67.5813	66.9961	68.1562
				non-vaccinated			5-9 weeks		VE	55.8762	55.1445	56.5959
				non-vaccinated			10-14 weeks		VE	46.1827	45.2387	47.1104
				non-vaccinated			≥15 weeks		VE	39.4897	36.0134	42.7772
				non-vaccinated		comirnaty/spikevax	1 week		VE	74.3942	73.5063	75.2524
				non-vaccinated			2-4 weeks		VE	73.8587	73.1606	74.5386
				non-vaccinated			5-9 weeks		VE	65.4447	63.929	66.8967
				non-vaccinated			10-14 weeks		VE	64.0949	49.7289	74.3555
			full primary immunization	non-vaccinated		spikevax	2-4 weeks		VE	76.011	72.1	79.3737
				non-vaccinated			5-9 weeks		VE	53.7738	49.4157	57.7565
				non-vaccinated			10-14 weeks		VE	36.1996	33.3376	38.9388
				non-vaccinated			15-19 weeks		VE	26.1242	24.0335	28.1573
				non-vaccinated			20-24 weeks		VE	16.9829	13.8343	20.0164
				non-vaccinated			≥25 weeks		VE	13.0675	2.96918	22.1149
			booster immunization	non-vaccinated		spikevax/comirnaty	1 week		VE	65.3634	62.8891	67.6727
				non-vaccinated			2-4 weeks		VE	65.8921	63.7747	67.8858
				non-vaccinated			5-9 weeks		VE	49.1644	29.1513	63.5242
				non-vaccinated		spikevax	1 week		VE	68.5763	66.1607	70.8195
				non-vaccinated			2-4 weeks		VE	67.6478	65.5183	69.6458
				non-vaccinated			5-9 weeks		VE	56.7651	35.3478	71.0876
			full primary immunization	non-vaccinated	delta (B.1.617.2)	vaxzevria	2-4 weeks		VE	82.8181	74.5091	88.4188
				non-vaccinated			5-9 weeks		VE	76.5446	70.2969	81.4782
				non-vaccinated			10-14 weeks		VE	69.1791	64.6939	73.0944
				non-vaccinated			15-19 weeks		VE	53.5731	51.5977	55.4679
				non-vaccinated			20-24 weeks		VE	47.3714	46.2224	48.4958
				non-vaccinated			≥25 weeks		VE	43.4943	42.4235	44.5451
			booster immunization	non-vaccinated		vaxzevria/comirnaty	1 week		VE	88.6795	88.1244	89.2086
				non-vaccinated			2-4 weeks		VE	95.3713	95.1442	95.5878
				non-vaccinated			5-9 weeks		VE	92.5794	92.2204	92.9218
				non-vaccinated			10-14 weeks		VE	88.0554	86.6516	89.3115
				non-vaccinated		vaxzevria/spikevax	1 week		VE	91.4971	90.8649	92.0855
				non-vaccinated			2-4 weeks		VE	97.0414	96.7351	97.3189
				non-vaccinated			5-9 weeks		VE	94.9346	93.7683	95.8826
			full primary immunization	non-vaccinated		comirnaty	2-4 weeks		VE	90.9231	89.6498	92.0397
				non-vaccinated			5-9 weeks		VE	85.5153	84.5064	86.4586
				non-vaccinated			10-14 weeks		VE	78.6905	78.0024	79.3571
				non-vaccinated			15-19 weeks		VE	74.3877	73.8249	74.9383
				non-vaccinated			20-24 weeks		VE	67.3987	66.5384	68.2368
				non-vaccinated			≥25 weeks		VE	62.6969	61.6219	63.7419
			booster immunization	non-vaccinated			1 week		VE	92.2649	91.606	92.8721
				non-vaccinated			2-4 weeks		VE	95.0986	94.7958	95.3838
				non-vaccinated			5-9 weeks		VE	91.7698	91.447	92.0803
				non-vaccinated			10-14 weeks		VE	89.861	89.2147	90.4686
				non-vaccinated		comirnaty/spikevax	1 week		VE	93.7084	92.7318	94.5538
				non-vaccinated			2-4 weeks		VE	96.5758	95.9643	97.0946
				non-vaccinated			5-9 weeks		VE	94.8642	92.9739	96.2459
			full primary immunization	non-vaccinated		spikevax	2-4 weeks		VE	94.5431	90.505	96.8639
				non-vaccinated			5-9 weeks		VE	91.8322	89.618	93.5742
				non-vaccinated			10-14 weeks		VE	84.0842	82.7371	85.3261
				non-vaccinated			15-19 weeks		VE	82.7838	81.831	83.6867
				non-vaccinated			20-24 weeks		VE	76.2247	74.6514	77.7004
				non-vaccinated			≥25 weeks		VE	80.3731	67.2799	88.2269
			booster immunization	non-vaccinated		spikevax/comirnaty	1 week		VE	95.5151	92.5308	97.3071
				non-vaccinated			2-4 weeks		VE	94.667	89.2927	97.3438
				non-vaccinated		spikevax	1 week		VE	95.3154	92.0575	97.237
				non-vaccinated			2-4 weeks		VE	96.4138	91.3592	98.5116
			full primary immunization	non-vaccinated	omicron (B.1.1.529)	vaxzevria	20-24 weeks	severe COVID-19	VE	55.7652	34.1076	70.3044
				non-vaccinated			≥25 weeks		VE	32.7173	19.6999	43.6244
			booster immunization	non-vaccinated		vaxzevria/comirnaty	1 week		VE	89.4934	82.526	93.6827
				non-vaccinated			2-4 weeks		VE	86.9255	82.8001	90.0614
				non-vaccinated			5-9 weeks		VE	84.9943	81.236	87.9998
				non-vaccinated			10-14 weeks		VE	77.548	69.8732	83.2677
				non-vaccinated		vaxzevria/spikevax	1 week		VE	90.6232	80.9855	95.376
				non-vaccinated			2-4 weeks		VE	91.4354	86.7895	94.4474
				non-vaccinated			5-9 weeks		VE	91.2019	82.769	95.5077
			full primary immunization	non-vaccinated		comirnaty	2-4 weeks		VE	73.6322	40.6919	88.2772
				non-vaccinated			5-9 weeks		VE	71.6893	49.446	84.1458
				non-vaccinated			10-14 weeks		VE	53.869	35.2782	67.1197
				non-vaccinated			15-19 weeks		VE	59.8533	48.3999	68.7644
				non-vaccinated			20-24 weeks		VE	57.3284	42.7442	68.1976
				non-vaccinated			≥25 weeks		VE	34.8531	17.6867	48.4395
			booster immunization	non-vaccinated		comirnaty	1 week		VE	79.2526	68.4373	86.3619
				non-vaccinated			2-4 weeks		VE	88.1862	82.6758	91.9439
				non-vaccinated			5-9 weeks		VE	84.4892	80.4888	87.6693
				non-vaccinated			10-14 weeks		VE	75.7843	69.74	80.6213
				non-vaccinated		comirnaty/spikevax	1 week		VE	88.0632	73.1454	94.6941
				non-vaccinated			2-4 weeks		VE	91.9889	82.984	96.2284
				non-vaccinated			5-9 weeks		VE	93.7191	80.2982	97.9976
			full primary immunization	non-vaccinated		spikevax	10-14 weeks		VE	84.1531	36.2034	96.0637
				non-vaccinated			15-19 weeks		VE	73.5193	46.3769	86.923
				non-vaccinated			20-24 weeks		VE	43.5788	-14.3502	72.1613
				non-vaccinated	delta (B.1.617.2)	vaxzevria	20-24 weeks		VE	92.9267	91.3338	94.2269
				non-vaccinated			≥25 weeks		VE	90.6397	89.3252	91.7923
			booster immunization	non-vaccinated		vaxzevria/comirnaty	1 week		VE	99.2207	98.4924	99.5971
				non-vaccinated			2-4 weeks		VE	99.3689	99.0669	99.5731
				non-vaccinated			5-9 weeks		VE	99.0881	98.7438	99.338
				non-vaccinated			10-14 weeks		VE	98.2755	96.4913	99.1525
				non-vaccinated		vaxzevria/spikevax	1 week		VE	99.8144	98.6791	99.9739
				non-vaccinated			2-4 weeks		VE	99.5773	98.8677	99.8422
			full primary immunization	non-vaccinated		comirnaty	2-4 weeks		VE	94.0965	81.6184	98.104
				non-vaccinated			5-9 weeks		VE	99.2264	94.4949	99.8913
				non-vaccinated			10-14 weeks		VE	98.3147	96.2299	99.2466
				non-vaccinated			15-19 weeks		VE	98.4274	97.3702	99.0595
				non-vaccinated			20-24 weeks		VE	97.278	95.4482	98.3722
				non-vaccinated			≥25 weeks		VE	95.3466	93.8765	96.4638
			booster immunization	non-vaccinated		comirnaty	1 week		VE	99.0534	97.713	99.6082
				non-vaccinated			2-4 weeks		VE	99.4864	99.1069	99.7046
				non-vaccinated			5-9 weeks		VE	98.7652	98.3954	99.0498
				non-vaccinated			10-14 weeks		VE	98.6214	97.8405	99.12
				non-vaccinated		comirnaty/spikevax	1 week		VE	99.339	95.2949	99.9072
			full primary immunization	non-vaccinated		spikevax	20-24 weeks		VE	98.2926	93.1455	99.5747
Veneti, 2022	https://doi.org/10.2807/1560-7917.ES.2022.27.4.2200077	general population	full primary immunization	non-vaccinated	delta (B.1.617.2)	any vaccine	7–179 days after second dose	severe COVID-19	HR	0.07	0.05	0.1
							≥ 180 days after second dose		HR	0.16	0.12	0.21
			booster immunization				≥ 7 days after third dose		HR	0.12	0.09	0.17
			full primary immunization		omicron (B.1.1.529)		7–179 days after second dose		HR	0.34	0.17	0.68
							≥ 180 days after second dose		HR	0.59	0.28	1.22
			booster immunization				≥ 7 days after third dose		HR	0.14	0.06	0.31
Willett, 2022	https://doi.org/10.1101/2022.01.03.21268111	general population [median age: test-positive: 44,73 (IQR 29,75-61,13); test-negative: 57,88 (IQR 40,54-68,7)]	full primary immunization	non-vaccinated	omicron (B.1.1.529)	vaxzevria	≥14days - 12 weeks after last vaccine	infection (any type)	VE	11.44	nr	nr
						comirnaty			VE	26.02	nr	nr
						spikevax			VE	23.7	nr	nr
			booster immunization			any vaccine, comirnaty used as 3rd dose	≥14days after last vaccine		VE	43.22	nr	nr
						any vaccine, spikevax used as 3rd dose			VE	46.38	nr	nr
			full primary immunization		delta (B.1.617.2)	vaxzevria	≥14days - 12 weeks after last vaccine		VE	78.92	nr	nr
						comirnaty			VE	83.55	nr	nr
						spikevax			VE	87.82	nr	nr
			booster immunization			any vaccine, comirnaty used as 3rd dose	≥14days after last vaccine		VE	85.94	nr	nr
						any vaccine, spikevax used as 3rd dose			VE	86.53	nr	nr
Young-Xu, 2022	https://doi.org/10.1101/2022.01.15.22269360	veterans	full primary immunization	non-vaccinated	delta (B.1.617.2)	any vaccine	not reported	infection (any type)	VE	41	37	44
					omicron (B.1.1.529)				VE	25	20	30
			booster immunization		delta (B.1.617.2)				VE	77	75	79
					omicron (B.1.1.529)				VE	62	59	65
